# Epigenetic and Structural Brain Aging and their Associations with Major Depressive Disorder and Inflammatory Markers

**DOI:** 10.1101/2024.11.21.24317719

**Authors:** Eileen Y. Xu, Claire Green, Daniel L. McCartney, Laura K.M. Han, Kathryn L. Evans, Rosie M. Walker, Danni A. Gadd, Douglas Steele, Gordon Waiter, Archie Campbell, Stephen M. Lawrie, James H. Cole, Andrew M. McIntosh, Xueyi Shen, Heather C. Whalley

## Abstract

**Background:** A growing body of evidence suggests that Major Depressive Disorder (MDD) may be associated with premature biological aging. However, most studies have examined brain-based and DNAm-based measures of biological age (BioAge) in isolation. Previous studies also suggest the relevance of inflammation, yet the relationship between MDD, BioAge and inflammation remains unclear.

**Method:** We investigated two well-studied BioAge measures: BrainAge and DNA methylation age (DNAmAge) in Generation Scotland (GS:STRADL; BrainAge N=1,067; DNAmAge N=684; 26-76 years) and UK Biobank (UKB, BrainAge N=12,018, 45-80 years). Premature brain and DNAm aging was operationalised as ‘Predicted Age Difference’ (Brain-PAD and DNAm-PAD, respectively). We tested individual and additive contributions of Brain-PAD and DNAm-PAD to lifetime/current MDD using logistic regression, followed by exploratory analyses of acute inflammatory biomarkers as mediators of this relationship.

**Results:** Lifetime MDD cases showed significantly higher BrainAge and DNAmAge, ranging from 1.60-2.45 years increase compared to controls; no differences were found for DNAmAge_Horvath_ or for BrainAge in UKB. Lifetime MDD associated with DNAm-PAD_GrimAge_, DNAm-PAD_PhenoAge_ and Brain-PAD, ranging from β = .22 - .27 (UKB Brain-PAD β = .05). DNAm-PAD and Brain-PAD demonstrated shared and distinctive contributions to lifetime MDD (DNAm-PAD_PhenoAge_ plus Brain-PAD explained maximum variance, AUC=0.69, R^2^=9%). Six inflammation biomarkers associated with current, but not lifetime MDD; no significant mediation effects were found.

**Conclusions:** Our findings highlight shared and distinct contributions of premature brain and DNAm aging in lifetime MDD. We found no evidence for a mediating role of inflammation, however future work utilizing more stable biomarkers may elucidate potential biological mechanisms.
