## Supplemental file S2 for "Epigenetic and Structural Brain Aging and their Associations with Major Depressive Disorder and Inflammatory Markers"

### Sheet: ba_resid
lhs	op	rhs	label	est	se	z	pvalue	ci.lower	ci.upper	aic	bic	cfi	tli	rmsea	pvalue
mdd_ever	~	ba_resid	c	0.0390373	0.0161515	2.41695	0.0156513	0.00738095	0.0706937	3236.89	3260.26	1	1	0
WBC	~	ba_resid	a	0.0865165	0.0347681	2.48839	0.0128324	0.0183723	0.154661	3236.89	3260.26	1	1	0
mdd_ever	~	WBC	b	0.0404781	0.0164429	2.46174	0.0138266	0.00825059	0.0727055	3236.89	3260.26	1	1	0
mdd_ever	~~	mdd_ever		0.207779	0.0104413	19.8997	0	0.187314	0.228244	3236.89	3260.26	1	1	0
WBC	~~	WBC		0.970331	0.048761	19.8997	0	0.874761	1.0659	3236.89	3260.26	1	1	0
ba_resid	~~	ba_resid		1.01352	0			1.01352	1.01352	3236.89	3260.26	1	1	0
ab	:=	a*b	ab	0.00350202	0.00200109	1.75006	0.0801085	-0.000420043	0.00742409	3236.89	3260.26	1	1	0
total	:=	c+(a*b)	total	0.0425393	0.0161502	2.63399	0.00843888	0.0108856	0.0741931	3236.89	3260.26	1	1	0
mdd_ever	~	ba_resid	c	0.040106	0.0161626	2.4814	0.0130866	0.00842784	0.0717843	3223.07	3246.44	1	1	0
NE	~	ba_resid	a	0.0762513	0.0344147	2.21566	0.0267146	0.00879977	0.143703	3223.07	3246.44	1	1	0
mdd_ever	~	NE	b	0.0319115	0.0166366	1.91815	0.0550919	-0.000695634	0.0645187	3223.07	3246.44	1	1	0
mdd_ever	~~	mdd_ever		0.208401	0.0104725	19.8997	0	0.187875	0.228927	3223.07	3246.44	1	1	0
NE	~~	NE		0.950703	0.0477746	19.8997	0	0.857066	1.04434	3223.07	3246.44	1	1	0
ba_resid	~~	ba_resid		1.01352	0			1.01352	1.01352	3223.07	3246.44	1	1	0
ab	:=	a*b	ab	0.00243329	0.0016779	1.4502	0.147002	-0.000855329	0.00572191	3223.07	3246.44	1	1	0
total	:=	c+(a*b)	total	0.0425393	0.0161502	2.63399	0.00843888	0.0108856	0.0741931	3223.07	3246.44	1	1	0
mdd_ever	~	ba_resid	c	0.0404064	0.0161826	2.49691	0.0125281	0.00868914	0.0721237	3296.86	3320.23	1	1	0
EO	~	ba_resid	a	0.08561	0.0360279	2.37621	0.0174914	0.0149966	0.156223	3296.86	3320.23	1	1	0
mdd_ever	~	EO	b	0.0249143	0.0159039	1.56655	0.11722	-0.0062568	0.0560854	3296.86	3320.23	1	1	0
mdd_ever	~~	mdd_ever		0.208722	0.0104887	19.8997	0	0.188165	0.22928	3296.86	3320.23	1	1	0
EO	~~	EO		1.04192	0.0523586	19.8997	0	0.939303	1.14454	3296.86	3320.23	1	1	0
ba_resid	~~	ba_resid		1.01352	0			1.01352	1.01352	3296.86	3320.23	1	1	0
ab	:=	a*b	ab	0.00213291	0.00163079	1.3079	0.190907	-0.00106338	0.0053292	3296.86	3320.23	1	1	0
total	:=	c+(a*b)	total	0.0425393	0.0161502	2.63399	0.00843888	0.0108856	0.0741931	3296.86	3320.23	1	1	0
mdd_ever	~	ba_resid	c	0.0423672	0.0162269	2.61092	0.00902997	0.010563	0.0741714	3267.72	3291.09	1	1	0
MO	~	ba_resid	a	0.0970956	0.0353168	2.74928	0.00597272	0.0278759	0.166315	3267.72	3291.09	1	1	0
mdd_ever	~	MO	b	0.00177311	0.0162491	0.10912	0.913107	-0.0300746	0.0336208	3267.72	3291.09	1	1	0
mdd_ever	~~	mdd_ever		0.209366	0.010521	19.8997	0	0.188745	0.229987	3267.72	3291.09	1	1	0
MO	~~	MO		1.0012	0.0503121	19.8997	0	0.902589	1.09981	3267.72	3291.09	1	1	0
ba_resid	~~	ba_resid		1.01352	0			1.01352	1.01352	3267.72	3291.09	1	1	0
ab	:=	a*b	ab	0.000172161	0.00157896	0.109034	0.913175	-0.00292255	0.00326687	3267.72	3291.09	1	1	0
total	:=	c+(a*b)	total	0.0425393	0.0161502	2.63399	0.00843888	0.0108856	0.0741931	3267.72	3291.09	1	1	0
mdd_ever	~	ba_resid	c	0.0442302	0.0158519	2.79022	0.00526718	0.0131611	0.0752993	2909.39	2932.83	1	1	0
CRP	~	ba_resid	a	0.0192635	0.0272868	0.705965	0.48021	-0.0342176	0.0727447	2909.39	2932.83	1	1	0
mdd_ever	~	CRP	b	0.0464074	0.0205071	2.26299	0.0236365	0.00621412	0.0866006	2909.39	2932.83	1	1	0
mdd_ever	~~	mdd_ever		0.207276	0.0103509	20.025	0	0.186989	0.227563	2909.39	2932.83	1	1	0
CRP	~~	CRP		0.61456	0.0306897	20.025	0	0.55441	0.674711	2909.39	2932.83	1	1	0
ba_resid	~~	ba_resid		1.02916	0			1.02916	1.02916	2909.39	2932.83	1	1	0
ab	:=	a*b	ab	0.000893971	0.0013265	0.673933	0.500354	-0.00170592	0.00349386	2909.39	2932.83	1	1	0
total	:=	c+(a*b)	total	0.0451242	0.0158974	2.83845	0.00453326	0.0139658	0.0762826	2909.39	2932.83	1	1	0
mdd_ever	~	ba_resid	c	0.041811	0.0162014	2.5807	0.00985991	0.0100569	0.0735651	3094.2	3117.57	1	1	0
BA	~	ba_resid	a	0.0731242	0.0316582	2.30981	0.0208989	0.0110753	0.135173	3094.2	3117.57	1	1	0
mdd_ever	~	BA	b	0.00996045	0.0181237	0.549583	0.582605	-0.0255612	0.0454822	3094.2	3117.57	1	1	0
mdd_ever	~~	mdd_ever		0.209289	0.0105172	19.8997	0	0.188676	0.229902	3094.2	3117.57	1	1	0
BA	~~	BA		0.804507	0.040428	19.8997	0	0.72527	0.883745	3094.2	3117.57	1	1	0
ba_resid	~~	ba_resid		1.01352	0			1.01352	1.01352	3094.2	3117.57	1	1	0
ab	:=	a*b	ab	0.000728351	0.00136228	0.534657	0.592887	-0.00194166	0.00339836	3094.2	3117.57	1	1	0
total	:=	c+(a*b)	total	0.0425393	0.0161502	2.63399	0.00843888	0.0108856	0.0741931	3094.2	3117.57	1	1	0

### Sheet: hannum_resid
lhs	op	rhs	label	est	se	z	pvalue	ci.lower	ci.upper	aic	bic	cfi	tli	rmsea	pvalue
mdd_ever	~	hannum_resid	c	0.0363422	0.0193112	1.88193	0.0598461	-0.00150701	0.0741915	2270.54	2292.24	1	1	0
WBC	~	hannum_resid	a	-0.000656843	0.0399075	-0.0164591	0.986868	-0.0788741	0.0775604	2270.54	2292.24	1	1	0
mdd_ever	~	WBC	b	0.0413775	0.0203398	2.03431	0.04192	0.00151225	0.0812427	2270.54	2292.24	1	1	0
mdd_ever	~~	mdd_ever		0.20871	0.0124065	16.8226	0	0.184393	0.233026	2270.54	2292.24	1	1	0
WBC	~~	WBC		0.89132	0.0529835	16.8226	0	0.787474	0.995166	2270.54	2292.24	1	1	0
hannum_resid	~~	hannum_resid		0.988799	0			0.988799	0.988799	2270.54	2292.24	1	1	0
ab	:=	a*b	ab	-2.71785e-05	0.00165133	-0.0164586	0.986869	-0.00326372	0.00320936	2270.54	2292.24	1	1	0
total	:=	c+(a*b)	total	0.0363151	0.0193817	1.87368	0.0609743	-0.0016723	0.0743024	2270.54	2292.24	1	1	0
mdd_ever	~	hannum_resid	c	0.0365326	0.019347	1.88828	0.0589881	-0.00138683	0.074452	2267.05	2288.75	1	1	0
NE	~	hannum_resid	a	-0.00739508	0.0397122	-0.186217	0.852275	-0.0852296	0.0704394	2267.05	2288.75	1	1	0
mdd_ever	~	NE	b	0.0294185	0.0204771	1.43665	0.150817	-0.0107159	0.0695528	2267.05	2288.75	1	1	0
mdd_ever	~~	mdd_ever		0.209472	0.0124518	16.8226	0	0.185067	0.233877	2267.05	2288.75	1	1	0
NE	~~	NE		0.882618	0.0524662	16.8226	0	0.779786	0.98545	2267.05	2288.75	1	1	0
hannum_resid	~~	hannum_resid		0.988799	0			0.988799	0.988799	2267.05	2288.75	1	1	0
ab	:=	a*b	ab	-0.000217552	0.00117805	-0.184672	0.853486	-0.00252648	0.00209138	2267.05	2288.75	1	1	0
total	:=	c+(a*b)	total	0.0363151	0.0193817	1.87368	0.0609743	-0.0016723	0.0743024	2267.05	2288.75	1	1	0
mdd_ever	~	hannum_resid	c	0.03587	0.0192997	1.85858	0.0630865	-0.00195665	0.0736966	2394.87	2416.56	1	1	0
EO	~	hannum_resid	a	0.0110673	0.0445692	0.248317	0.803889	-0.0762867	0.0984213	2394.87	2416.56	1	1	0
mdd_ever	~	EO	b	0.0402154	0.0182005	2.20958	0.0271343	0.00454314	0.0758877	2394.87	2416.56	1	1	0
mdd_ever	~~	mdd_ever		0.208438	0.0123903	16.8226	0	0.184153	0.232722	2394.87	2416.56	1	1	0
EO	~~	EO		1.11172	0.0660846	16.8226	0	0.982192	1.24124	2394.87	2416.56	1	1	0
hannum_resid	~~	hannum_resid		0.988799	0			0.988799	0.988799	2394.87	2416.56	1	1	0
ab	:=	a*b	ab	0.000445076	0.00180365	0.246764	0.805091	-0.00309002	0.00398017	2394.87	2416.56	1	1	0
total	:=	c+(a*b)	total	0.0363151	0.0193817	1.87368	0.0609743	-0.0016723	0.0743024	2394.87	2416.56	1	1	0
mdd_ever	~	hannum_resid	c	0.0363225	0.0193744	1.87476	0.0608251	-0.00165068	0.0742956	2305.71	2327.41	1	1	0
MO	~	hannum_resid	a	-0.000574525	0.0410326	-0.0140017	0.988829	-0.0809969	0.0798478	2305.71	2327.41	1	1	0
mdd_ever	~	MO	b	0.0129142	0.0198468	0.650693	0.515245	-0.0259849	0.0518133	2305.71	2327.41	1	1	0
mdd_ever	~~	mdd_ever		0.210078	0.0124879	16.8226	0	0.185603	0.234554	2305.71	2327.41	1	1	0
MO	~~	MO		0.942284	0.056013	16.8226	0	0.832501	1.05207	2305.71	2327.41	1	1	0
hannum_resid	~~	hannum_resid		0.988799	0			0.988799	0.988799	2305.71	2327.41	1	1	0
ab	:=	a*b	ab	-7.41954e-06	0.000530025	-0.0139985	0.988831	-0.00104625	0.00103141	2305.71	2327.41	1	1	0
total	:=	c+(a*b)	total	0.0363151	0.0193817	1.87368	0.0609743	-0.0016723	0.0743024	2305.71	2327.41	1	1	0
mdd_ever	~	hannum_resid	c	0.03854	0.0192086	2.0064	0.044814	0.000891897	0.0761882	1884.2	1905.93	1	1	0
CRP	~	hannum_resid	a	0.0276072	0.0278099	0.992713	0.32085	-0.0268991	0.0821135	1884.2	1905.93	1	1	0
mdd_ever	~	CRP	b	0.0394654	0.0289057	1.36531	0.172154	-0.0171888	0.0961196	1884.2	1905.93	1	1	0
mdd_ever	~~	mdd_ever		0.209143	0.0123885	16.8819	0	0.184862	0.233424	1884.2	1905.93	1	1	0
CRP	~~	CRP		0.439137	0.0260122	16.8819	0	0.388154	0.49012	1884.2	1905.93	1	1	0
hannum_resid	~~	hannum_resid		0.996157	0			0.996157	0.996157	1884.2	1905.93	1	1	0
ab	:=	a*b	ab	0.00108953	0.00135697	0.802911	0.422026	-0.00157009	0.00374915	1884.2	1905.93	1	1	0
total	:=	c+(a*b)	total	0.0396296	0.0192234	2.06153	0.0392523	0.00195247	0.0773066	1884.2	1905.93	1	1	0
mdd_ever	~	hannum_resid	c	0.0368621	0.0193909	1.901	0.0573026	-0.00114345	0.0748677	2228.77	2250.46	1	1	0
BA	~	hannum_resid	a	-0.0382622	0.0383371	-0.998046	0.318257	-0.113402	0.0368772	2228.77	2250.46	1	1	0
mdd_ever	~	BA	b	0.0142973	0.0212417	0.673078	0.500898	-0.0273356	0.0559303	2228.77	2250.46	1	1	0
mdd_ever	~~	mdd_ever		0.210068	0.0124872	16.8226	0	0.185593	0.234542	2228.77	2250.46	1	1	0
BA	~~	BA		0.822553	0.0488957	16.8226	0	0.726719	0.918387	2228.77	2250.46	1	1	0
hannum_resid	~~	hannum_resid		0.988799	0			0.988799	0.988799	2228.77	2250.46	1	1	0
ab	:=	a*b	ab	-0.000547047	0.000980308	-0.558036	0.57682	-0.00246842	0.00137432	2228.77	2250.46	1	1	0
total	:=	c+(a*b)	total	0.0363151	0.0193817	1.87368	0.0609743	-0.0016723	0.0743024	2228.77	2250.46	1	1	0

### Sheet: pheno_resid
lhs	op	rhs	label	est	se	z	pvalue	ci.lower	ci.upper	aic	bic	cfi	tli	rmsea	pvalue
mdd_ever	~	pheno_resid	c	0.0478536	0.0193252	2.47622	0.013278	0.00997683	0.0857304	2236.29	2257.94	1	1	0
WBC	~	pheno_resid	a	0.0838463	0.0395959	2.11755	0.0342135	0.00623962	0.161453	2236.29	2257.94	1	1	0
mdd_ever	~	WBC	b	0.0421452	0.0205241	2.05345	0.040029	0.00191871	0.0823716	2236.29	2257.94	1	1	0
mdd_ever	~~	mdd_ever		0.207017	0.0123606	16.7481	0	0.182791	0.231243	2236.29	2257.94	1	1	0
WBC	~~	WBC		0.876022	0.0523057	16.7481	0	0.773505	0.97854	2236.29	2257.94	1	1	0
pheno_resid	~~	pheno_resid		0.995981	0			0.995981	0.995981	2236.29	2257.94	1	1	0
ab	:=	a*b	ab	0.00353372	0.00239712	1.47415	0.140442	-0.00116456	0.00823199	2236.29	2257.94	1	1	0
total	:=	c+(a*b)	total	0.0513873	0.0193207	2.65971	0.00782086	0.0135195	0.0892551	2236.29	2257.94	1	1	0
mdd_ever	~	pheno_resid	c	0.0504968	0.0192896	2.61782	0.00884929	0.0126898	0.0883037	2236.25	2257.89	1	1	0
NE	~	pheno_resid	a	0.0283646	0.039528	0.717583	0.473014	-0.0491088	0.105838	2236.25	2257.89	1	1	0
mdd_ever	~	NE	b	0.0313959	0.0205939	1.52453	0.127378	-0.00896739	0.0717592	2236.25	2257.89	1	1	0
mdd_ever	~~	mdd_ever		0.207712	0.0124021	16.7481	0	0.183405	0.23202	2236.25	2257.89	1	1	0
NE	~~	NE		0.873016	0.0521262	16.7481	0	0.770851	0.975182	2236.25	2257.89	1	1	0
pheno_resid	~~	pheno_resid		0.995981	0			0.995981	0.995981	2236.25	2257.89	1	1	0
ab	:=	a*b	ab	0.000890532	0.00137162	0.649256	0.516173	-0.00179779	0.00357886	2236.25	2257.89	1	1	0
total	:=	c+(a*b)	total	0.0513873	0.0193207	2.65971	0.00782086	0.0135195	0.0892551	2236.25	2257.89	1	1	0
mdd_ever	~	pheno_resid	c	0.0465239	0.0193988	2.39829	0.0164718	0.008503	0.0845448	2360.05	2381.7	1	1	0
EO	~	pheno_resid	a	0.130371	0.0442097	2.94892	0.00318883	0.0437216	0.21702	2360.05	2381.7	1	1	0
mdd_ever	~	EO	b	0.0373044	0.0183838	2.0292	0.0424378	0.00127285	0.073336	2360.05	2381.7	1	1	0
mdd_ever	~~	mdd_ever		0.207053	0.0123628	16.7481	0	0.182823	0.231284	2360.05	2381.7	1	1	0
EO	~~	EO		1.09207	0.0652052	16.7481	0	0.964266	1.21987	2360.05	2381.7	1	1	0
pheno_resid	~~	pheno_resid		0.995981	0			0.995981	0.995981	2360.05	2381.7	1	1	0
ab	:=	a*b	ab	0.00486341	0.00290932	1.67167	0.0945902	-0.000838751	0.0105656	2360.05	2381.7	1	1	0
total	:=	c+(a*b)	total	0.0513873	0.0193207	2.65971	0.00782086	0.0135195	0.0892551	2360.05	2381.7	1	1	0
mdd_ever	~	pheno_resid	c	0.0502237	0.0193986	2.58904	0.0096245	0.0122031	0.0882442	2275.7	2297.35	1	1	0
MO	~	pheno_resid	a	0.0909365	0.040873	2.22485	0.0260911	0.0108268	0.171046	2275.7	2297.35	1	1	0
mdd_ever	~	MO	b	0.012796	0.0199501	0.641403	0.521261	-0.0263054	0.0518975	2275.7	2297.35	1	1	0
mdd_ever	~~	mdd_ever		0.20842	0.0124444	16.7481	0	0.18403	0.232811	2275.7	2297.35	1	1	0
MO	~~	MO		0.933443	0.0557341	16.7481	0	0.824206	1.04268	2275.7	2297.35	1	1	0
pheno_resid	~~	pheno_resid		0.995981	0			0.995981	0.995981	2275.7	2297.35	1	1	0
ab	:=	a*b	ab	0.00116363	0.00188808	0.616303	0.537694	-0.00253693	0.00486419	2275.7	2297.35	1	1	0
total	:=	c+(a*b)	total	0.0513873	0.0193207	2.65971	0.00782086	0.0135195	0.0892551	2275.7	2297.35	1	1	0
mdd_ever	~	pheno_resid	c	0.0488756	0.0194101	2.51805	0.0118006	0.0108325	0.0869188	1770.37	1792.06	1	1	0
CRP	~	pheno_resid	a	0.0973482	0.0256981	3.78815	0.000151774	0.0469809	0.147716	1770.37	1792.06	1	1	0
mdd_ever	~	CRP	b	0.046886	0.0313802	1.49412	0.135143	-0.0146181	0.10839	1770.37	1792.06	1	1	0
mdd_ever	~~	mdd_ever		0.207383	0.0123385	16.8077	0	0.1832	0.231566	1770.37	1792.06	1	1	0
CRP	~~	CRP		0.372744	0.0221769	16.8077	0	0.329278	0.41621	1770.37	1792.06	1	1	0
pheno_resid	~~	pheno_resid		0.998988	0			0.998988	0.998988	1770.37	1792.06	1	1	0
ab	:=	a*b	ab	0.00456427	0.00328384	1.38992	0.164554	-0.00187194	0.0110005	1770.37	1792.06	1	1	0
total	:=	c+(a*b)	total	0.0534399	0.019206	2.78245	0.00539498	0.0157967	0.0910831	1770.37	1792.06	1	1	0
mdd_ever	~	pheno_resid	c	0.0511491	0.0193215	2.64726	0.00811468	0.0132796	0.0890186	2212.86	2234.51	1	1	0
BA	~	pheno_resid	a	0.0217957	0.0386419	0.564043	0.572725	-0.0539411	0.0975324	2212.86	2234.51	1	1	0
mdd_ever	~	BA	b	0.0109285	0.0211047	0.517825	0.604581	-0.0304359	0.0522929	2212.86	2234.51	1	1	0
mdd_ever	~~	mdd_ever		0.208473	0.0124476	16.7481	0	0.184077	0.23287	2212.86	2234.51	1	1	0
BA	~~	BA		0.834317	0.0498155	16.7481	0	0.73668	0.931953	2212.86	2234.51	1	1	0
pheno_resid	~~	pheno_resid		0.995981	0			0.995981	0.995981	2212.86	2234.51	1	1	0
ab	:=	a*b	ab	0.000238194	0.000624442	0.381452	0.702868	-0.000985689	0.00146208	2212.86	2234.51	1	1	0
total	:=	c+(a*b)	total	0.0513873	0.0193207	2.65971	0.00782086	0.0135195	0.0892551	2212.86	2234.51	1	1	0

### Sheet: grim_resid
lhs	op	rhs	label	est	se	z	pvalue	ci.lower	ci.upper	aic	bic	cfi	tli	rmsea	pvalue
mdd_ever	~	grim_resid	c	0.0469034	0.019878	2.35956	0.0182965	0.00794323	0.0858636	2242.28	2263.96	1	1	0
WBC	~	grim_resid	a	0.150541	0.0403495	3.73093	0.000190776	0.0714575	0.229625	2242.28	2263.96	1	1	0
mdd_ever	~	WBC	b	0.0355578	0.0204928	1.73514	0.0827169	-0.00460737	0.0757229	2242.28	2263.96	1	1	0
mdd_ever	~~	mdd_ever		0.206169	0.0122772	16.7929	0	0.182106	0.230232	2242.28	2263.96	1	1	0
WBC	~~	WBC		0.870446	0.0518343	16.7929	0	0.768853	0.972039	2242.28	2263.96	1	1	0
grim_resid	~~	grim_resid		0.947953	0			0.947953	0.947953	2242.28	2263.96	1	1	0
ab	:=	a*b	ab	0.0053529	0.00340231	1.57331	0.115646	-0.00131551	0.0120213	2242.28	2263.96	1	1	0
total	:=	c+(a*b)	total	0.0522563	0.0196895	2.65402	0.00795393	0.0136656	0.090847	2242.28	2263.96	1	1	0
mdd_ever	~	grim_resid	c	0.0497141	0.0197563	2.51636	0.0118573	0.0109924	0.0884358	2248.92	2270.59	1	1	0
NE	~	grim_resid	a	0.0954817	0.0405407	2.35521	0.0185123	0.0160235	0.17494	2248.92	2270.59	1	1	0
mdd_ever	~	NE	b	0.026625	0.0204198	1.30389	0.192273	-0.013397	0.066647	2248.92	2270.59	1	1	0
mdd_ever	~~	mdd_ever		0.206647	0.0123056	16.7929	0	0.182528	0.230765	2248.92	2270.59	1	1	0
NE	~~	NE		0.878714	0.0523266	16.7929	0	0.776155	0.981272	2248.92	2270.59	1	1	0
grim_resid	~~	grim_resid		0.947953	0			0.947953	0.947953	2248.92	2270.59	1	1	0
ab	:=	a*b	ab	0.0025422	0.00222856	1.14074	0.253979	-0.00182569	0.0069101	2248.92	2270.59	1	1	0
total	:=	c+(a*b)	total	0.0522563	0.0196895	2.65402	0.00795393	0.0136656	0.090847	2248.92	2270.59	1	1	0
mdd_ever	~	grim_resid	c	0.0476854	0.0197892	2.40966	0.0159672	0.00889924	0.0864716	2373.35	2395.02	1	1	0
EO	~	grim_resid	a	0.136882	0.0453348	3.01936	0.00253309	0.0480276	0.225737	2373.35	2395.02	1	1	0
mdd_ever	~	EO	b	0.0333928	0.0182337	1.83137	0.0670449	-0.0023447	0.0691302	2373.35	2395.02	1	1	0
mdd_ever	~~	mdd_ever		0.206044	0.0122698	16.7929	0	0.181996	0.230092	2373.35	2395.02	1	1	0
EO	~~	EO		1.09883	0.0654343	16.7929	0	0.97058	1.22708	2373.35	2395.02	1	1	0
grim_resid	~~	grim_resid		0.947953	0			0.947953	0.947953	2373.35	2395.02	1	1	0
ab	:=	a*b	ab	0.00457088	0.0029191	1.56585	0.117384	-0.00115046	0.0102922	2373.35	2395.02	1	1	0
total	:=	c+(a*b)	total	0.0522563	0.0196895	2.65402	0.00795393	0.0136656	0.090847	2373.35	2395.02	1	1	0
mdd_ever	~	grim_resid	c	0.0517129	0.0197847	2.61379	0.0089545	0.0129357	0.0904902	2282.29	2303.96	1	1	0
MO	~	grim_resid	a	0.0981797	0.0416979	2.35454	0.0185454	0.0164532	0.179906	2282.29	2303.96	1	1	0
mdd_ever	~	MO	b	0.00553476	0.0198816	0.278387	0.780716	-0.0334324	0.0445019	2282.29	2303.96	1	1	0
mdd_ever	~~	mdd_ever		0.207241	0.012341	16.7929	0	0.183053	0.231429	2282.29	2303.96	1	1	0
MO	~~	MO		0.929598	0.0553568	16.7929	0	0.821101	1.0381	2282.29	2303.96	1	1	0
grim_resid	~~	grim_resid		0.947953	0			0.947953	0.947953	2282.29	2303.96	1	1	0
ab	:=	a*b	ab	0.000543401	0.00196556	0.276461	0.782194	-0.00330903	0.00439583	2282.29	2303.96	1	1	0
total	:=	c+(a*b)	total	0.0522563	0.0196895	2.65402	0.00795393	0.0136656	0.090847	2282.29	2303.96	1	1	0
mdd_ever	~	grim_resid	c	0.0546059	0.0198582	2.74979	0.00596339	0.0156845	0.0935273	1706.64	1728.35	1	1	0
CRP	~	grim_resid	a	0.116716	0.0245508	4.75407	1.99362e-06	0.0685974	0.164835	1706.64	1728.35	1	1	0
mdd_ever	~	CRP	b	0.00385325	0.0332835	0.115771	0.907834	-0.0613811	0.0690876	1706.64	1728.35	1	1	0
mdd_ever	~~	mdd_ever		0.206803	0.0122715	16.8523	0	0.182751	0.230855	1706.64	1728.35	1	1	0
CRP	~~	CRP		0.328664	0.0195026	16.8523	0	0.290439	0.366888	1706.64	1728.35	1	1	0
grim_resid	~~	grim_resid		0.960005	0			0.960005	0.960005	1706.64	1728.35	1	1	0
ab	:=	a*b	ab	0.000449736	0.00388586	0.115736	0.907861	-0.00716642	0.00806589	1706.64	1728.35	1	1	0
total	:=	c+(a*b)	total	0.0550556	0.0194748	2.82702	0.00469831	0.0168858	0.0932255	1706.64	1728.35	1	1	0
mdd_ever	~	grim_resid	c	0.0518052	0.0198283	2.61269	0.00898329	0.0129424	0.0906679	2205.71	2227.39	1	1	0
BA	~	grim_resid	a	0.110313	0.0389598	2.83144	0.00463384	0.0339527	0.186672	2205.71	2227.39	1	1	0
mdd_ever	~	BA	b	0.00408955	0.0212796	0.192182	0.8476	-0.0376177	0.0457968	2205.71	2227.39	1	1	0
mdd_ever	~~	mdd_ever		0.207256	0.0123419	16.7929	0	0.183066	0.231446	2205.71	2227.39	1	1	0
BA	~~	BA		0.811522	0.0483254	16.7929	0	0.716806	0.906238	2205.71	2227.39	1	1	0
grim_resid	~~	grim_resid		0.947953	0			0.947953	0.947953	2205.71	2227.39	1	1	0
ab	:=	a*b	ab	0.000451129	0.00235281	0.19174	0.847946	-0.00416029	0.00506255	2205.71	2227.39	1	1	0
total	:=	c+(a*b)	total	0.0522563	0.0196895	2.65402	0.00795393	0.0136656	0.090847	2205.71	2227.39	1	1	0
