## Supplemental file S3 for "Epigenetic and Structural Brain Aging and their Associations with Major Depressive Disorder and Inflammatory Markers"

### Sheet: ba_resid
lhs	op	rhs	label	est	se	z	pvalue	ci.lower	ci.upper	aic	bic	cfi	tli	rmsea	pvalue
mdd_current	~	ba_resid	c	0.0112602	0.00959737	1.17326	0.240691	-0.00755029	0.0300707	1564.5	1586.35	1	1	0
WBC	~	ba_resid	a	0.0897171	0.0420195	2.13513	0.0327505	0.00736033	0.172074	1564.5	1586.35	1	1	0
mdd_current	~	WBC	b	0.0348613	0.00941469	3.70286	0.000213185	0.0164088	0.0533137	1564.5	1586.35	1	1	0
ab	:=	a*b	ab	0.00312765	0.00169093	1.84966	0.0643621	-0.000186511	0.00644181	1564.5	1586.35	1	1	0
total	:=	c+(a*b)	total	0.0143879	0.0096717	1.48762	0.13685	-0.00456833	0.033344	1564.5	1586.35	1	1	0
mdd_current	~	ba_resid	c	0.0120123	0.00959841	1.25148	0.210758	-0.00680028	0.0308248	1555.53	1577.38	1	1	0
NE	~	ba_resid	a	0.072089	0.0416382	1.73132	0.083395	-0.00952041	0.153698	1555.53	1577.38	1	1	0
mdd_current	~	NE	b	0.0329536	0.00951457	3.46349	0.000533223	0.0143054	0.0516018	1555.53	1577.38	1	1	0
ab	:=	a*b	ab	0.00237559	0.00153401	1.54861	0.121475	-0.000631015	0.0053822	1555.53	1577.38	1	1	0
total	:=	c+(a*b)	total	0.0143879	0.0096717	1.48762	0.13685	-0.00456833	0.033344	1555.53	1577.38	1	1	0
mdd_current	~	ba_resid	c	0.0119349	0.00970264	1.23007	0.218671	-0.0070819	0.0309518	1564.86	1586.71	1	1	0
EO	~	ba_resid	a	0.120317	0.0417094	2.88464	0.00391856	0.0385678	0.202066	1564.86	1586.71	1	1	0
mdd_current	~	EO	b	0.0203873	0.00955823	2.13296	0.0329283	0.00165351	0.0391211	1564.86	1586.71	1	1	0
ab	:=	a*b	ab	0.00245293	0.00143025	1.71504	0.0863383	-0.000350306	0.00525617	1564.86	1586.71	1	1	0
total	:=	c+(a*b)	total	0.0143879	0.0096717	1.48762	0.13685	-0.00456833	0.033344	1564.86	1586.71	1	1	0
mdd_current	~	ba_resid	c	0.011071	0.00966667	1.14527	0.252097	-0.00787538	0.0300173	1596.26	1618.11	1	1	0
MO	~	ba_resid	a	0.121963	0.0429953	2.83666	0.00455877	0.0376939	0.206232	1596.26	1618.11	1	1	0
mdd_current	~	MO	b	0.027196	0.00924014	2.94325	0.00324789	0.00908567	0.0453064	1596.26	1618.11	1	1	0
ab	:=	a*b	ab	0.00331691	0.00162397	2.04246	0.0411055	0.000133979	0.00649984	1596.26	1618.11	1	1	0
total	:=	c+(a*b)	total	0.0143879	0.0096717	1.48762	0.13685	-0.00456833	0.033344	1596.26	1618.11	1	1	0
mdd_current	~	ba_resid	c	0.0165985	0.00954949	1.73816	0.0821827	-0.00211812	0.0353152	1064.34	1086.27	1	1	0
CRP	~	ba_resid	a	0.0336278	0.0260898	1.28893	0.197423	-0.0175072	0.0847628	1064.34	1086.27	1	1	0
mdd_current	~	CRP	b	0.0226811	0.0150098	1.51108	0.130767	-0.00673762	0.0520998	1064.34	1086.27	1	1	0
ab	:=	a*b	ab	0.000762716	0.000777773	0.98064	0.32677	-0.000761692	0.00228712	1064.34	1086.27	1	1	0
total	:=	c+(a*b)	total	0.0173613	0.00955449	1.81708	0.069205	-0.00136519	0.0360877	1064.34	1086.27	1	1	0
mdd_current	~	ba_resid	c	0.0123939	0.00962817	1.28725	0.198007	-0.00647701	0.0312647	1431.7	1453.55	1	1	0
BA	~	ba_resid	a	0.0648736	0.0373349	1.73761	0.082279	-0.00830146	0.138049	1431.7	1453.55	1	1	0
mdd_current	~	BA	b	0.0307367	0.0106439	2.88771	0.00388055	0.0098749	0.0515984	1431.7	1453.55	1	1	0
ab	:=	a*b	ab	0.001994	0.00133928	1.48886	0.136525	-0.000630947	0.00461894	1431.7	1453.55	1	1	0
total	:=	c+(a*b)	total	0.0143879	0.0096717	1.48763	0.13685	-0.00456832	0.0333441	1431.7	1453.55	1	1	0

### Sheet: hannum_resid
lhs	op	rhs	label	est	se	z	pvalue	ci.lower	ci.upper	aic	bic	cfi	tli	rmsea	pvalue
mdd_current	~	hannum_resid	c	0.0195995	0.0109391	1.7917	0.0731817	-0.0018407	0.0410396	1078.91	1099.07	1	1	0
WBC	~	hannum_resid	a	-0.00310546	0.0450826	-0.0688837	0.945082	-0.0914657	0.0852548	1078.91	1099.07	1	1	0
mdd_current	~	WBC	b	0.0249541	0.0118823	2.10011	0.0357195	0.00166521	0.048243	1078.91	1099.07	1	1	0
ab	:=	a*b	ab	-7.74939e-05	0.0011256	-0.0688467	0.945112	-0.00228363	0.00212864	1078.91	1099.07	1	1	0
total	:=	c+(a*b)	total	0.019522	0.0109967	1.77526	0.0758553	-0.00203115	0.0410751	1078.91	1099.07	1	1	0
mdd_current	~	hannum_resid	c	0.0200545	0.0109424	1.83273	0.0668429	-0.00139227	0.0415013	1081.57	1101.73	1	1	0
NE	~	hannum_resid	a	-0.0214963	0.0452247	-0.475322	0.634557	-0.110135	0.0671425	1081.57	1101.73	1	1	0
mdd_current	~	NE	b	0.0247732	0.0118455	2.09136	0.0364954	0.0015565	0.0479899	1081.57	1101.73	1	1	0
ab	:=	a*b	ab	-0.000532533	0.00114893	-0.463502	0.643005	-0.0027844	0.00171934	1081.57	1101.73	1	1	0
total	:=	c+(a*b)	total	0.019522	0.0109967	1.77526	0.0758551	-0.00203114	0.0410751	1081.57	1101.73	1	1	0
mdd_current	~	hannum_resid	c	0.019356	0.0109574	1.76647	0.0773177	-0.00212024	0.0408321	1141.79	1161.95	1	1	0
EO	~	hannum_resid	a	0.00863521	0.0485332	0.177924	0.858783	-0.0864882	0.103759	1141.79	1161.95	1	1	0
mdd_current	~	EO	b	0.0192289	0.0110557	1.73928	0.0819863	-0.00243986	0.0408976	1141.79	1161.95	1	1	0
ab	:=	a*b	ab	0.000166045	0.00093811	0.177	0.859509	-0.00167262	0.00200471	1141.79	1161.95	1	1	0
total	:=	c+(a*b)	total	0.019522	0.0109967	1.77526	0.075855	-0.00203114	0.0410751	1141.79	1161.95	1	1	0
mdd_current	~	hannum_resid	c	0.0200059	0.0109307	1.83026	0.0672115	-0.00141778	0.0414296	1109.35	1129.52	1	1	0
MO	~	hannum_resid	a	-0.0185376	0.0468033	-0.396074	0.692051	-0.11027	0.0731952	1109.35	1129.52	1	1	0
mdd_current	~	MO	b	0.0261056	0.0114346	2.28304	0.022428	0.00369425	0.048517	1109.35	1129.52	1	1	0
ab	:=	a*b	ab	-0.000483935	0.00124008	-0.390245	0.696356	-0.00291445	0.00194658	1109.35	1129.52	1	1	0
total	:=	c+(a*b)	total	0.019522	0.0109967	1.77526	0.075855	-0.00203114	0.0410751	1109.35	1129.52	1	1	0
mdd_current	~	hannum_resid	c	0.0191731	0.0109029	1.75854	0.0786555	-0.00219609	0.0405424	730.439	750.641	1	1	0
CRP	~	hannum_resid	a	0.0383684	0.0292856	1.31014	0.190147	-0.0190304	0.0957672	730.439	750.641	1	1	0
mdd_current	~	CRP	b	0.0142219	0.0181291	0.784482	0.432758	-0.0213104	0.0497543	730.439	750.641	1	1	0
ab	:=	a*b	ab	0.000545673	0.000810746	0.673051	0.500915	-0.00104336	0.00213471	730.439	750.641	1	1	0
total	:=	c+(a*b)	total	0.0197188	0.0108886	1.81096	0.0701477	-0.0016225	0.0410601	730.439	750.641	1	1	0
mdd_current	~	hannum_resid	c	0.0195743	0.0109635	1.78542	0.0741938	-0.00191364	0.0410623	1028.43	1048.6	1	1	0
BA	~	hannum_resid	a	-0.00259142	0.0423407	-0.0612042	0.951197	-0.0855776	0.0803947	1028.43	1048.6	1	1	0
mdd_current	~	BA	b	0.0201955	0.01268	1.5927	0.111227	-0.00465691	0.0450478	1028.43	1048.6	1	1	0
ab	:=	a*b	ab	-5.2335e-05	0.000855721	-0.061159	0.951233	-0.00172952	0.00162485	1028.43	1048.6	1	1	0
total	:=	c+(a*b)	total	0.019522	0.0109967	1.77526	0.0758551	-0.00203114	0.0410751	1028.43	1048.6	1	1	0

### Sheet: pheno_resid
lhs	op	rhs	label	est	se	z	pvalue	ci.lower	ci.upper	aic	bic	cfi	tli	rmsea	pvalue
mdd_current	~	pheno_resid	c	0.0184973	0.0108192	1.70968	0.0873251	-0.00270787	0.0397025	1046.62	1066.74	1	1	0
WBC	~	pheno_resid	a	0.077181	0.0447669	1.72406	0.0846962	-0.0105605	0.164922	1046.62	1066.74	1	1	0
mdd_current	~	WBC	b	0.0252145	0.0118496	2.12787	0.0333477	0.00198965	0.0484394	1046.62	1066.74	1	1	0
ab	:=	a*b	ab	0.00194608	0.00145278	1.33956	0.180389	-0.000901313	0.00479348	1046.62	1066.74	1	1	0
total	:=	c+(a*b)	total	0.0204434	0.0108394	1.88603	0.0592909	-0.000801399	0.0416882	1046.62	1066.74	1	1	0
mdd_current	~	pheno_resid	c	0.0203471	0.0107799	1.88751	0.0590919	-0.000781053	0.0414752	1051.5	1071.62	1	1	0
NE	~	pheno_resid	a	0.00382116	0.0450352	0.0848483	0.932382	-0.0844462	0.0920885	1051.5	1071.62	1	1	0
mdd_current	~	NE	b	0.0252096	0.0117783	2.14035	0.0323268	0.00212459	0.0482947	1051.5	1071.62	1	1	0
ab	:=	a*b	ab	9.633e-05	0.00113621	0.0847817	0.932435	-0.0021306	0.00232326	1051.5	1071.62	1	1	0
total	:=	c+(a*b)	total	0.0204434	0.0108394	1.88603	0.0592908	-0.000801393	0.0416882	1051.5	1071.62	1	1	0
mdd_current	~	pheno_resid	c	0.0184522	0.0108527	1.70023	0.0890871	-0.00281879	0.0397231	1109.24	1129.36	1	1	0
EO	~	pheno_resid	a	0.0999356	0.0482199	2.0725	0.0382191	0.00542633	0.194445	1109.24	1129.36	1	1	0
mdd_current	~	EO	b	0.0199253	0.0110177	1.80849	0.0705307	-0.00166892	0.0415196	1109.24	1129.36	1	1	0
ab	:=	a*b	ab	0.00199125	0.00146132	1.36264	0.172997	-0.000872889	0.00485539	1109.24	1129.36	1	1	0
total	:=	c+(a*b)	total	0.0204434	0.0108394	1.88603	0.059291	-0.000801407	0.0416882	1109.24	1129.36	1	1	0
mdd_current	~	pheno_resid	c	0.0176126	0.0108217	1.62752	0.103627	-0.00359761	0.0388228	1078.34	1098.46	1	1	0
MO	~	pheno_resid	a	0.101117	0.0466056	2.16964	0.0300338	0.00977226	0.192463	1078.34	1098.46	1	1	0
mdd_current	~	MO	b	0.0279953	0.0113612	2.46413	0.0137348	0.00572788	0.0502628	1078.34	1098.46	1	1	0
ab	:=	a*b	ab	0.00283082	0.00173842	1.62838	0.103444	-0.000576427	0.00623806	1078.34	1098.46	1	1	0
total	:=	c+(a*b)	total	0.0204434	0.0108394	1.88603	0.059291	-0.000801407	0.0416882	1078.34	1098.46	1	1	0
mdd_current	~	pheno_resid	c	0.0187931	0.0108786	1.72752	0.0840739	-0.00252865	0.0401148	600.143	620.297	1	1	0
CRP	~	pheno_resid	a	0.0798917	0.0258362	3.09224	0.0019865	0.0292538	0.13053	600.143	620.297	1	1	0
mdd_current	~	CRP	b	0.0201444	0.020411	0.986939	0.323673	-0.0198604	0.0601493	600.143	620.297	1	1	0
ab	:=	a*b	ab	0.00160937	0.00171171	0.940212	0.347109	-0.00174552	0.00496427	600.143	620.297	1	1	0
total	:=	c+(a*b)	total	0.0204024	0.0107683	1.89468	0.0581353	-0.000703041	0.0415079	600.143	620.297	1	1	0
mdd_current	~	pheno_resid	c	0.0196556	0.0108183	1.81688	0.0692355	-0.00154793	0.0408591	1011.54	1031.66	1	1	0
BA	~	pheno_resid	a	0.0401561	0.042801	0.938206	0.348139	-0.0437323	0.124045	1011.54	1031.66	1	1	0
mdd_current	~	BA	b	0.0196185	0.0124242	1.57905	0.114324	-0.0047325	0.0439695	1011.54	1031.66	1	1	0
ab	:=	a*b	ab	0.000787803	0.000976725	0.806577	0.41991	-0.00112654	0.00270215	1011.54	1031.66	1	1	0
total	:=	c+(a*b)	total	0.0204434	0.0108394	1.88603	0.059291	-0.000801405	0.0416882	1011.54	1031.66	1	1	0

### Sheet: grim_resid
lhs	op	rhs	label	est	se	z	pvalue	ci.lower	ci.upper	aic	bic	cfi	tli	rmsea	pvalue
mdd_current	~	grim_resid	c	0.0251464	0.0112059	2.24404	0.02483	0.00318329	0.0471095	1044.08	1064.24	1	1	0
WBC	~	grim_resid	a	0.171644	0.0457036	3.75559	0.000172936	0.0820664	0.261221	1044.08	1064.24	1	1	0
mdd_current	~	WBC	b	0.0215287	0.0118088	1.82311	0.0682868	-0.00161608	0.0446734	1044.08	1064.24	1	1	0
ab	:=	a*b	ab	0.00369526	0.0022531	1.64008	0.100989	-0.000720733	0.00811125	1044.08	1064.24	1	1	0
total	:=	c+(a*b)	total	0.0288417	0.0110649	2.6066	0.00914472	0.0071549	0.0505284	1044.08	1064.24	1	1	0
mdd_current	~	grim_resid	c	0.0262163	0.0110916	2.36363	0.018097	0.00447727	0.0479554	1056.7	1076.86	1	1	0
NE	~	grim_resid	a	0.113646	0.0464352	2.44742	0.0143884	0.0226349	0.204657	1056.7	1076.86	1	1	0
mdd_current	~	NE	b	0.0231008	0.011614	1.98905	0.0466958	0.000337791	0.0458637	1056.7	1076.86	1	1	0
ab	:=	a*b	ab	0.00262531	0.00170081	1.54357	0.122693	-0.000708212	0.00595884	1056.7	1076.86	1	1	0
total	:=	c+(a*b)	total	0.0288417	0.0110649	2.6066	0.00914472	0.0071549	0.0505284	1056.7	1076.86	1	1	0
mdd_current	~	grim_resid	c	0.0266779	0.0111939	2.38326	0.0171602	0.0047383	0.0486175	1111.94	1132.11	1	1	0
EO	~	grim_resid	a	0.165817	0.0494658	3.35215	0.000801867	0.0688655	0.262768	1111.94	1132.11	1	1	0
mdd_current	~	EO	b	0.0130492	0.0109354	1.1933	0.23275	-0.00838371	0.0344822	1111.94	1132.11	1	1	0
ab	:=	a*b	ab	0.00216378	0.00192473	1.1242	0.260929	-0.00160863	0.00593618	1111.94	1132.11	1	1	0
total	:=	c+(a*b)	total	0.0288417	0.0110649	2.6066	0.00914472	0.0071549	0.0505284	1111.94	1132.11	1	1	0
mdd_current	~	grim_resid	c	0.0267696	0.0110803	2.41596	0.0156937	0.0050526	0.0484866	1083.45	1103.61	1	1	0
MO	~	grim_resid	a	0.101293	0.0479113	2.11417	0.0345011	0.00738805	0.195197	1083.45	1103.61	1	1	0
mdd_current	~	MO	b	0.0204564	0.011265	1.81593	0.0693807	-0.00162251	0.0425353	1083.45	1103.61	1	1	0
ab	:=	a*b	ab	0.00207208	0.00150419	1.37754	0.168346	-0.000876081	0.00502024	1083.45	1103.61	1	1	0
total	:=	c+(a*b)	total	0.0288417	0.0110649	2.6066	0.00914472	0.0071549	0.0505284	1083.45	1103.61	1	1	0
mdd_current	~	grim_resid	c	0.0291069	0.0111555	2.6092	0.0090755	0.00724252	0.0509713	687.984	708.185	1	1	0
CRP	~	grim_resid	a	0.095793	0.029608	3.23537	0.00121485	0.0377623	0.153824	687.984	708.185	1	1	0
mdd_current	~	CRP	b	-0.00404998	0.0181597	-0.22302	0.82352	-0.0396424	0.0315424	687.984	708.185	1	1	0
ab	:=	a*b	ab	-0.00038796	0.0017437	-0.222492	0.823931	-0.00380555	0.00302963	687.984	708.185	1	1	0
total	:=	c+(a*b)	total	0.0287189	0.0110197	2.60615	0.00915667	0.00712075	0.0503171	687.984	708.185	1	1	0
mdd_current	~	grim_resid	c	0.0267658	0.0111935	2.3912	0.0167933	0.00482704	0.0487046	998.569	1018.73	1	1	0
BA	~	grim_resid	a	0.143869	0.0431735	3.33234	0.00086119	0.0592503	0.228487	998.569	1018.73	1	1	0
mdd_current	~	BA	b	0.0144288	0.0125306	1.15149	0.249531	-0.0101307	0.0389884	998.569	1018.73	1	1	0
ab	:=	a*b	ab	0.00207586	0.00190736	1.08834	0.276443	-0.00166249	0.00581421	998.569	1018.73	1	1	0
total	:=	c+(a*b)	total	0.0288417	0.0110649	2.6066	0.00914472	0.0071549	0.0505284	998.569	1018.73	1	1	0
