## Supplemental file S5 for "Epigenetic and Structural Brain Aging and their Associations with Major Depressive Disorder and Inflammatory Markers"

### Sheet: ba_resid
lhs	op	rhs	label	est	se	z	pvalue	ci.lower	ci.upper	aic	bic	cfi	tli	rmsea	pvalue
mdd_meds	~	ba_resid	c	0.0378135	0.0124545	3.03612	0.00239644	0.013403	0.0622239	2023.78	2045.95	1	1	0
WBC	~	ba_resid	a	0.10826	0.0378144	2.86294	0.0041973	0.0341454	0.182375	2023.78	2045.95	1	1	0
mdd_meds	~	WBC	b	0.0538307	0.0131096	4.10621	4.02203e-05	0.0281364	0.0795249	2023.78	2045.95	1	1	0
mdd_meds	~~	mdd_meds		0.0964409	0.00546427	17.6494	0	0.0857312	0.107151	2023.78	2045.95	1	1	0
WBC	~~	WBC		0.900734	0.0510349	17.6494	0	0.800707	1.00076	2023.78	2045.95	1	1	0
ba_resid	~~	ba_resid		1.0111	0			1.0111	1.0111	2023.78	2045.95	1	1	0
ab	:=	a*b	ab	0.00582772	0.00248149	2.34847	0.0188506	0.000964082	0.0106914	2023.78	2045.95	1	1	0
total	:=	c+(a*b)	total	0.0436412	0.0125397	3.48023	0.000500977	0.0190638	0.0682186	2023.78	2045.95	1	1	0
mdd_meds	~	ba_resid	c	0.038921	0.0124756	3.11977	0.0018099	0.0144693	0.0633728	2025.43	2047.6	1	1	0
NE	~	ba_resid	a	0.098381	0.0377584	2.60554	0.00917294	0.0243759	0.172386	2025.43	2047.6	1	1	0
mdd_meds	~	NE	b	0.047978	0.0131659	3.64411	0.00026832	0.0221733	0.0737827	2025.43	2047.6	1	1	0
mdd_meds	~~	mdd_meds		0.0969838	0.00549503	17.6494	0	0.0862137	0.107754	2025.43	2047.6	1	1	0
NE	~~	NE		0.89807	0.050884	17.6494	0	0.798339	0.9978	2025.43	2047.6	1	1	0
ba_resid	~~	ba_resid		1.0111	0			1.0111	1.0111	2025.43	2047.6	1	1	0
ab	:=	a*b	ab	0.00472012	0.002227	2.1195	0.0340484	0.000355283	0.00908496	2025.43	2047.6	1	1	0
total	:=	c+(a*b)	total	0.0436412	0.0125397	3.48023	0.000500977	0.0190638	0.0682186	2025.43	2047.6	1	1	0
mdd_meds	~	ba_resid	c	0.0424377	0.0126102	3.36535	0.000764477	0.0177221	0.0671532	2048.32	2070.5	1	1	0
EO	~	ba_resid	a	0.106142	0.0380778	2.78751	0.00531147	0.0315112	0.180773	2048.32	2070.5	1	1	0
mdd_meds	~	EO	b	0.0113384	0.0131861	0.859877	0.389857	-0.0145058	0.0371826	2048.32	2070.5	1	1	0
mdd_meds	~~	mdd_meds		0.0989336	0.00560551	17.6494	0	0.087947	0.10992	2048.32	2070.5	1	1	0
EO	~~	EO		0.913327	0.0517484	17.6494	0	0.811902	1.01475	2048.32	2070.5	1	1	0
ba_resid	~~	ba_resid		1.0111	0			1.0111	1.0111	2048.32	2070.5	1	1	0
ab	:=	a*b	ab	0.00120348	0.00146467	0.821672	0.411264	-0.00166723	0.00407419	2048.32	2070.5	1	1	0
total	:=	c+(a*b)	total	0.0436412	0.0125397	3.48023	0.000500977	0.0190638	0.0682186	2048.32	2070.5	1	1	0
mdd_meds	~	ba_resid	c	0.0393955	0.0125301	3.14406	0.00166621	0.0148369	0.0639541	2096.63	2118.8	1	1	0
MO	~	ba_resid	a	0.112993	0.0398446	2.83585	0.00457037	0.0348993	0.191087	2096.63	2118.8	1	1	0
mdd_meds	~	MO	b	0.0375747	0.0125186	3.0015	0.00268656	0.0130386	0.0621108	2096.63	2118.8	1	1	0
mdd_meds	~~	mdd_meds		0.0976391	0.00553216	17.6494	0	0.0867963	0.108482	2096.63	2118.8	1	1	0
MO	~~	MO		1.00005	0.056662	17.6494	0	0.888993	1.1111	2096.63	2118.8	1	1	0
ba_resid	~~	ba_resid		1.0111	0			1.0111	1.0111	2096.63	2118.8	1	1	0
ab	:=	a*b	ab	0.00424568	0.00205969	2.06132	0.0392723	0.000208767	0.0082826	2096.63	2118.8	1	1	0
total	:=	c+(a*b)	total	0.0436412	0.0125397	3.48023	0.000500977	0.0190638	0.0682186	2096.63	2118.8	1	1	0
mdd_meds	~	ba_resid	c	0.0442117	0.0122542	3.60789	0.000308693	0.020194	0.0682294	1626.93	1649.17	1	1	0
CRP	~	ba_resid	a	0.0221489	0.026397	0.839067	0.401431	-0.0295884	0.0738862	1626.93	1649.17	1	1	0
mdd_meds	~	CRP	b	0.0514544	0.0184556	2.78801	0.00530323	0.0152821	0.0876267	1626.93	1649.17	1	1	0
mdd_meds	~~	mdd_meds		0.0976265	0.00549192	17.7764	0	0.0868626	0.108391	1626.93	1649.17	1	1	0
CRP	~~	CRP		0.453518	0.0255124	17.7764	0	0.403515	0.503522	1626.93	1649.17	1	1	0
ba_resid	~~	ba_resid		1.02983	0			1.02983	1.02983	1626.93	1649.17	1	1	0
ab	:=	a*b	ab	0.00113966	0.00141842	0.803469	0.421704	-0.0016404	0.00391972	1626.93	1649.17	1	1	0
total	:=	c+(a*b)	total	0.0453514	0.0123224	3.68039	0.000232875	0.0211999	0.0695029	1626.93	1649.17	1	1	0
mdd_meds	~	ba_resid	c	0.0403052	0.0124749	3.23091	0.00123399	0.0158549	0.0647555	1942.31	1964.48	1	1	0
BA	~	ba_resid	a	0.0721023	0.0352507	2.04541	0.0408143	0.00301208	0.141192	1942.31	1964.48	1	1	0
mdd_meds	~	BA	b	0.0462675	0.0141309	3.2742	0.00105962	0.0185714	0.0739636	1942.31	1964.48	1	1	0
mdd_meds	~~	mdd_meds		0.0973754	0.00551722	17.6494	0	0.0865619	0.108189	1942.31	1964.48	1	1	0
BA	~~	BA		0.782744	0.0443497	17.6494	0	0.69582	0.869668	1942.31	1964.48	1	1	0
ba_resid	~~	ba_resid		1.0111	0			1.0111	1.0111	1942.31	1964.48	1	1	0
ab	:=	a*b	ab	0.00333599	0.00192306	1.73473	0.0827878	-0.000433129	0.00710511	1942.31	1964.48	1	1	0
total	:=	c+(a*b)	total	0.0436412	0.0125397	3.48023	0.000500977	0.0190638	0.0682186	1942.31	1964.48	1	1	0

### Sheet: hannum_resid
lhs	op	rhs	label	est	se	z	pvalue	ci.lower	ci.upper	aic	bic	cfi	tli	rmsea	pvalue
mdd_meds	~	hannum_resid	c	0.0108009	0.0144204	0.749003	0.453855	-0.0174626	0.0390645	1382.4	1402.83	1	1	0
WBC	~	hannum_resid	a	-0.00445461	0.0447547	-0.099534	0.920714	-0.0921721	0.0832629	1382.4	1402.83	1	1	0
mdd_meds	~	WBC	b	0.0459649	0.0153781	2.98898	0.00279906	0.0158244	0.0761054	1382.4	1402.83	1	1	0
mdd_meds	~~	mdd_meds		0.0900548	0.00607841	14.8155	0	0.0781414	0.101968	1382.4	1402.83	1	1	0
WBC	~~	WBC		0.867435	0.058549	14.8155	0	0.752681	0.982189	1382.4	1402.83	1	1	0
hannum_resid	~~	hannum_resid		0.986497	0			0.986497	0.986497	1382.4	1402.83	1	1	0
ab	:=	a*b	ab	-0.000204756	0.00205828	-0.0994789	0.920758	-0.00423892	0.00382941	1382.4	1402.83	1	1	0
total	:=	c+(a*b)	total	0.0105962	0.0145663	0.727448	0.466952	-0.0179532	0.0391455	1382.4	1402.83	1	1	0
mdd_meds	~	hannum_resid	c	0.0113165	0.0144596	0.78263	0.433844	-0.0170238	0.0396569	1378.78	1399.2	1	1	0
NE	~	hannum_resid	a	-0.0179779	0.0444573	-0.404385	0.685929	-0.105113	0.0691568	1378.78	1399.2	1	1	0
mdd_meds	~	NE	b	0.0400684	0.0155203	2.58167	0.00983228	0.00964912	0.0704877	1378.78	1399.2	1	1	0
mdd_meds	~~	mdd_meds		0.0905133	0.00610935	14.8155	0	0.0785392	0.102487	1378.78	1399.2	1	1	0
NE	~~	NE		0.855945	0.0577735	14.8155	0	0.742711	0.969179	1378.78	1399.2	1	1	0
hannum_resid	~~	hannum_resid		0.986497	0			0.986497	0.986497	1378.78	1399.2	1	1	0
ab	:=	a*b	ab	-0.000720345	0.00180305	-0.399514	0.689514	-0.00425426	0.00281357	1378.78	1399.2	1	1	0
total	:=	c+(a*b)	total	0.0105962	0.0145663	0.727448	0.466952	-0.0179532	0.0391455	1378.78	1399.2	1	1	0
mdd_meds	~	hannum_resid	c	0.0106449	0.0145588	0.731162	0.46468	-0.0178899	0.0391797	1441.06	1461.48	1	1	0
EO	~	hannum_resid	a	-0.00490694	0.047392	-0.103539	0.917535	-0.0977936	0.0879797	1441.06	1461.48	1	1	0
mdd_meds	~	EO	b	0.00992279	0.0146617	0.676783	0.498543	-0.0188136	0.0386592	1441.06	1461.48	1	1	0
mdd_meds	~~	mdd_meds		0.0917917	0.00619564	14.8155	0	0.0796485	0.103935	1441.06	1461.48	1	1	0
EO	~~	EO		0.972681	0.0656528	14.8155	0	0.844004	1.10136	1441.06	1461.48	1	1	0
hannum_resid	~~	hannum_resid		0.986497	0			0.986497	0.986497	1441.06	1461.48	1	1	0
ab	:=	a*b	ab	-4.86905e-05	0.000475732	-0.102349	0.91848	-0.000981109	0.000883728	1441.06	1461.48	1	1	0
total	:=	c+(a*b)	total	0.0105962	0.0145663	0.727448	0.466952	-0.0179532	0.0391455	1441.06	1461.48	1	1	0
mdd_meds	~	hannum_resid	c	0.0110382	0.0144143	0.765778	0.443809	-0.0172134	0.0392897	1425.85	1446.27	1	1	0
MO	~	hannum_resid	a	-0.00988479	0.0470466	-0.210107	0.833585	-0.102094	0.0823248	1425.85	1446.27	1	1	0
mdd_meds	~	MO	b	0.0447109	0.0146222	3.05775	0.00223006	0.016052	0.0733698	1425.85	1446.27	1	1	0
mdd_meds	~~	mdd_meds		0.0899713	0.00607277	14.8155	0	0.0780689	0.101874	1425.85	1446.27	1	1	0
MO	~~	MO		0.958553	0.0646992	14.8155	0	0.831745	1.08536	1425.85	1446.27	1	1	0
hannum_resid	~~	hannum_resid		0.986497	0			0.986497	0.986497	1425.85	1446.27	1	1	0
ab	:=	a*b	ab	-0.000441958	0.00210845	-0.209612	0.83397	-0.00457445	0.00369054	1425.85	1446.27	1	1	0
total	:=	c+(a*b)	total	0.0105962	0.0145663	0.727448	0.466952	-0.0179532	0.0391455	1425.85	1446.27	1	1	0
mdd_meds	~	hannum_resid	c	0.0096969	0.0143378	0.676317	0.49884	-0.0184047	0.0377985	1134.79	1155.25	1	1	0
CRP	~	hannum_resid	a	0.0300095	0.0332712	0.901967	0.367074	-0.0352008	0.0952199	1134.79	1155.25	1	1	0
mdd_meds	~	CRP	b	0.0525634	0.0204788	2.56673	0.0102664	0.0124257	0.0927011	1134.79	1155.25	1	1	0
mdd_meds	~~	mdd_meds		0.0899775	0.00605254	14.8661	0	0.0781147	0.10184	1134.79	1155.25	1	1	0
CRP	~~	CRP		0.485404	0.0326518	14.8661	0	0.421408	0.549401	1134.79	1155.25	1	1	0
hannum_resid	~~	hannum_resid		0.992074	0			0.992074	0.992074	1134.79	1155.25	1	1	0
ab	:=	a*b	ab	0.0015774	0.00185369	0.850955	0.394794	-0.00205575	0.00521056	1134.79	1155.25	1	1	0
total	:=	c+(a*b)	total	0.0112743	0.014431	0.781256	0.434652	-0.0170099	0.0395586	1134.79	1155.25	1	1	0
mdd_meds	~	hannum_resid	c	0.0107694	0.0144664	0.744442	0.456609	-0.0175842	0.039123	1344.65	1365.08	1	1	0
BA	~	hannum_resid	a	-0.00434269	0.042735	-0.101619	0.919059	-0.0881018	0.0794165	1344.65	1365.08	1	1	0
mdd_meds	~	BA	b	0.0398814	0.0161562	2.4685	0.0135682	0.00821592	0.0715469	1344.65	1365.08	1	1	0
mdd_meds	~~	mdd_meds		0.0906295	0.0061172	14.8155	0	0.0786401	0.102619	1344.65	1365.08	1	1	0
BA	~~	BA		0.790913	0.053384	14.8155	0	0.686282	0.895544	1344.65	1365.08	1	1	0
hannum_resid	~~	hannum_resid		0.986497	0			0.986497	0.986497	1344.65	1365.08	1	1	0
ab	:=	a*b	ab	-0.000173193	0.00170578	-0.101533	0.919127	-0.00351646	0.00317007	1344.65	1365.08	1	1	0
total	:=	c+(a*b)	total	0.0105962	0.0145663	0.727448	0.466952	-0.0179532	0.0391455	1344.65	1365.08	1	1	0

### Sheet: pheno_resid
lhs	op	rhs	label	est	se	z	pvalue	ci.lower	ci.upper	aic	bic	cfi	tli	rmsea	pvalue
mdd_meds	~	pheno_resid	c	0.0265571	0.014154	1.8763	0.0606135	-0.00118411	0.0542984	1364.55	1384.94	1	1	0
WBC	~	pheno_resid	a	0.0610381	0.0434935	1.40338	0.160503	-0.0242077	0.146284	1364.55	1384.94	1	1	0
mdd_meds	~	WBC	b	0.0458936	0.01555	2.95135	0.0031639	0.0154161	0.0763711	1364.55	1384.94	1	1	0
mdd_meds	~~	mdd_meds		0.0898722	0.00608691	14.7648	0	0.077942	0.101802	1364.55	1384.94	1	1	0
WBC	~~	WBC		0.852464	0.0577362	14.7648	0	0.739303	0.965625	1364.55	1384.94	1	1	0
pheno_resid	~~	pheno_resid		1.03357	0			1.03357	1.03357	1364.55	1384.94	1	1	0
ab	:=	a*b	ab	0.00280126	0.00221025	1.2674	0.205014	-0.00153075	0.00713326	1364.55	1384.94	1	1	0
total	:=	c+(a*b)	total	0.0293584	0.0142625	2.05844	0.0395482	0.00140447	0.0573123	1364.55	1384.94	1	1	0
mdd_meds	~	pheno_resid	c	0.0295869	0.0141476	2.09131	0.0365006	0.00185818	0.0573156	1361.14	1381.53	1	1	0
NE	~	pheno_resid	a	-0.00546239	0.0432468	-0.126307	0.899489	-0.0902247	0.0792999	1361.14	1381.53	1	1	0
mdd_meds	~	NE	b	0.0418274	0.0156666	2.66984	0.00758876	0.0111214	0.0725334	1361.14	1381.53	1	1	0
mdd_meds	~~	mdd_meds		0.0901931	0.00610865	14.7648	0	0.0782204	0.102166	1361.14	1381.53	1	1	0
NE	~~	NE		0.842821	0.0570831	14.7648	0	0.73094	0.954702	1361.14	1381.53	1	1	0
pheno_resid	~~	pheno_resid		1.03357	0			1.03357	1.03357	1361.14	1381.53	1	1	0
ab	:=	a*b	ab	-0.000228477	0.00181093	-0.126166	0.8996	-0.00377783	0.00332087	1361.14	1381.53	1	1	0
total	:=	c+(a*b)	total	0.0293584	0.0142625	2.05844	0.0395482	0.00140447	0.0573123	1361.14	1381.53	1	1	0
mdd_meds	~	pheno_resid	c	0.0287549	0.0142975	2.01118	0.0443066	0.000732248	0.0567776	1424.06	1444.45	1	1	0
EO	~	pheno_resid	a	0.072414	0.046124	1.56999	0.116419	-0.0179874	0.162815	1424.06	1444.45	1	1	0
mdd_meds	~	EO	b	0.00833403	0.0148036	0.562974	0.573452	-0.0206804	0.0373485	1424.06	1444.45	1	1	0
mdd_meds	~~	mdd_meds		0.0916011	0.00620401	14.7648	0	0.0794414	0.103761	1424.06	1444.45	1	1	0
EO	~~	EO		0.958695	0.064931	14.7648	0	0.831433	1.08596	1424.06	1444.45	1	1	0
pheno_resid	~~	pheno_resid		1.03357	0			1.03357	1.03357	1424.06	1444.45	1	1	0
ab	:=	a*b	ab	0.000603501	0.00113882	0.529934	0.596158	-0.00162855	0.00283555	1424.06	1444.45	1	1	0
total	:=	c+(a*b)	total	0.0293584	0.0142625	2.05844	0.0395482	0.00140447	0.0573123	1424.06	1444.45	1	1	0
mdd_meds	~	pheno_resid	c	0.0260248	0.0141655	1.83719	0.0661816	-0.00173913	0.0537886	1413.17	1433.56	1	1	0
MO	~	pheno_resid	a	0.0764636	0.0459916	1.66255	0.0964016	-0.0136783	0.166606	1413.17	1433.56	1	1	0
mdd_meds	~	MO	b	0.0435978	0.0147041	2.96501	0.00302672	0.0147783	0.0724172	1413.17	1433.56	1	1	0
mdd_meds	~~	mdd_meds		0.0898558	0.00608581	14.7648	0	0.0779279	0.101784	1413.17	1433.56	1	1	0
MO	~~	MO		0.9532	0.0645589	14.7648	0	0.826667	1.07973	1413.17	1433.56	1	1	0
pheno_resid	~~	pheno_resid		1.03357	0			1.03357	1.03357	1413.17	1433.56	1	1	0
ab	:=	a*b	ab	0.00333364	0.00229884	1.45014	0.147019	-0.001172	0.00783929	1413.17	1433.56	1	1	0
total	:=	c+(a*b)	total	0.0293584	0.0142625	2.05844	0.0395482	0.00140447	0.0573123	1413.17	1433.56	1	1	0
mdd_meds	~	pheno_resid	c	0.0241818	0.0141791	1.70545	0.0881104	-0.00360877	0.0519724	1043.89	1064.31	1	1	0
CRP	~	pheno_resid	a	0.0832843	0.0298312	2.79185	0.00524079	0.0248161	0.141752	1043.89	1064.31	1	1	0
mdd_meds	~	CRP	b	0.0620694	0.0224866	2.76028	0.00577521	0.0179964	0.106142	1043.89	1064.31	1	1	0
mdd_meds	~~	mdd_meds		0.0895544	0.00604463	14.8155	0	0.0777071	0.101402	1043.89	1064.31	1	1	0
CRP	~~	CRP		0.403435	0.0272305	14.8155	0	0.350064	0.456806	1043.89	1064.31	1	1	0
pheno_resid	~~	pheno_resid		1.03268	0			1.03268	1.03268	1043.89	1064.31	1	1	0
ab	:=	a*b	ab	0.0051694	0.00263358	1.96288	0.0496603	7.67473e-06	0.0103311	1043.89	1064.31	1	1	0
total	:=	c+(a*b)	total	0.0293512	0.0141763	2.07044	0.0384116	0.00156608	0.0571363	1043.89	1064.31	1	1	0
mdd_meds	~	pheno_resid	c	0.0278272	0.0141933	1.9606	0.0499262	8.9618e-06	0.0556455	1341.05	1361.44	1	1	0
BA	~	pheno_resid	a	0.0415361	0.0421717	0.984927	0.32466	-0.041119	0.124191	1341.05	1361.44	1	1	0
mdd_meds	~	BA	b	0.0368636	0.0161003	2.28962	0.0220436	0.00530751	0.0684196	1341.05	1361.44	1	1	0
mdd_meds	~~	mdd_meds		0.0905786	0.00613475	14.7648	0	0.0785547	0.102602	1341.05	1361.44	1	1	0
BA	~~	BA		0.801437	0.0542802	14.7648	0	0.69505	0.907825	1341.05	1361.44	1	1	0
pheno_resid	~~	pheno_resid		1.03357	0			1.03357	1.03357	1341.05	1361.44	1	1	0
ab	:=	a*b	ab	0.00153117	0.00169234	0.904766	0.36559	-0.00178575	0.00484809	1341.05	1361.44	1	1	0
total	:=	c+(a*b)	total	0.0293584	0.0142625	2.05844	0.0395482	0.00140447	0.0573123	1341.05	1361.44	1	1	0

### Sheet: grim_resid
lhs	op	rhs	label	est	se	z	pvalue	ci.lower	ci.upper	aic	bic	cfi	tli	rmsea	pvalue
mdd_meds	~	grim_resid	c	0.0343325	0.014497	2.36824	0.0178729	0.0059188	0.0627461	1341.23	1361.64	1	1	0
WBC	~	grim_resid	a	0.175172	0.044529	3.93388	8.35848e-05	0.0878966	0.262447	1341.23	1361.64	1	1	0
mdd_meds	~	WBC	b	0.0390653	0.0152883	2.55524	0.0106114	0.00910079	0.0690298	1341.23	1361.64	1	1	0
mdd_meds	~~	mdd_meds		0.0856262	0.00578609	14.7986	0	0.0742857	0.0969668	1341.23	1361.64	1	1	0
WBC	~~	WBC		0.836401	0.0565188	14.7986	0	0.725627	0.947176	1341.23	1361.64	1	1	0
grim_resid	~~	grim_resid		0.963062	0			0.963062	0.963062	1341.23	1361.64	1	1	0
ab	:=	a*b	ab	0.00684314	0.00319345	2.14287	0.0321236	0.0005841	0.0131022	1341.23	1361.64	1	1	0
total	:=	c+(a*b)	total	0.0411756	0.0143533	2.86872	0.00412141	0.0130436	0.0693076	1341.23	1361.64	1	1	0
mdd_meds	~	grim_resid	c	0.0372729	0.0143561	2.59631	0.00942297	0.0091355	0.0654103	1348.64	1369.05	1	1	0
NE	~	grim_resid	a	0.108164	0.0448621	2.41104	0.0159072	0.0202361	0.196092	1348.64	1369.05	1	1	0
mdd_meds	~	NE	b	0.0360811	0.0151899	2.37533	0.0175331	0.00630942	0.0658529	1348.64	1369.05	1	1	0
mdd_meds	~~	mdd_meds		0.0857975	0.00579765	14.7986	0	0.0744343	0.0971606	1348.64	1369.05	1	1	0
NE	~~	NE		0.848962	0.0573676	14.7986	0	0.736524	0.961401	1348.64	1369.05	1	1	0
grim_resid	~~	grim_resid		0.963062	0			0.963062	0.963062	1348.64	1369.05	1	1	0
ab	:=	a*b	ab	0.00390269	0.00230642	1.6921	0.0906276	-0.000617817	0.0084232	1348.64	1369.05	1	1	0
total	:=	c+(a*b)	total	0.0411756	0.0143533	2.86872	0.00412141	0.0130436	0.0693076	1348.64	1369.05	1	1	0
mdd_meds	~	grim_resid	c	0.0409353	0.014485	2.82605	0.00471254	0.0125453	0.0693254	1407.38	1427.79	1	1	0
EO	~	grim_resid	a	0.135567	0.0476684	2.84397	0.00445551	0.0421392	0.228996	1407.38	1427.79	1	1	0
mdd_meds	~	EO	b	0.00177223	0.0143872	0.123181	0.901964	-0.0264262	0.0299707	1407.38	1427.79	1	1	0
mdd_meds	~~	mdd_meds		0.0868997	0.00587213	14.7986	0	0.0753905	0.0984088	1407.38	1427.79	1	1	0
EO	~~	EO		0.958493	0.064769	14.7986	0	0.831548	1.08544	1407.38	1427.79	1	1	0
grim_resid	~~	grim_resid		0.963062	0			0.963062	0.963062	1407.38	1427.79	1	1	0
ab	:=	a*b	ab	0.000240256	0.00195227	0.123065	0.902055	-0.00358612	0.00406664	1407.38	1427.79	1	1	0
total	:=	c+(a*b)	total	0.0411756	0.0143533	2.86872	0.00412141	0.0130436	0.0693076	1407.38	1427.79	1	1	0
mdd_meds	~	grim_resid	c	0.0368296	0.014359	2.56492	0.01032	0.00868654	0.0649727	1392.13	1412.54	1	1	0
MO	~	grim_resid	a	0.120821	0.0471758	2.56108	0.0104348	0.0283581	0.213284	1392.13	1412.54	1	1	0
mdd_meds	~	MO	b	0.0359704	0.0144357	2.49176	0.0127112	0.00767688	0.064264	1392.13	1412.54	1	1	0
mdd_meds	~~	mdd_meds		0.085688	0.00579026	14.7986	0	0.0743393	0.0970367	1392.13	1412.54	1	1	0
MO	~~	MO		0.938788	0.0634374	14.7986	0	0.814453	1.06312	1392.13	1412.54	1	1	0
grim_resid	~~	grim_resid		0.963062	0			0.963062	0.963062	1392.13	1412.54	1	1	0
ab	:=	a*b	ab	0.00434598	0.00243344	1.78594	0.0741083	-0.000423466	0.00911543	1392.13	1412.54	1	1	0
total	:=	c+(a*b)	total	0.0411756	0.0143533	2.86872	0.00412141	0.0130436	0.0693076	1392.13	1412.54	1	1	0
mdd_meds	~	grim_resid	c	0.040187	0.0145469	2.76257	0.00573479	0.0116755	0.0686985	966.125	986.57	1	1	0
CRP	~	grim_resid	a	0.112512	0.028659	3.9259	8.64054e-05	0.0563418	0.168683	966.125	986.57	1	1	0
mdd_meds	~	CRP	b	0.00712024	0.0237592	0.299683	0.764419	-0.039447	0.0536875	966.125	986.57	1	1	0
mdd_meds	~~	mdd_meds		0.0863715	0.00581656	14.8492	0	0.0749712	0.0977717	966.125	986.57	1	1	0
CRP	~~	CRP		0.34695	0.0233649	14.8492	0	0.301156	0.392745	966.125	986.57	1	1	0
grim_resid	~~	grim_resid		0.957872	0			0.957872	0.957872	966.125	986.57	1	1	0
ab	:=	a*b	ab	0.000801115	0.00268098	0.298814	0.765082	-0.00445351	0.00605574	966.125	986.57	1	1	0
total	:=	c+(a*b)	total	0.0409881	0.0143007	2.86617	0.00415476	0.0129593	0.0690169	966.125	986.57	1	1	0
mdd_meds	~	grim_resid	c	0.037291	0.0144576	2.57933	0.00989911	0.00895462	0.0656275	1308.73	1329.14	1	1	0
BA	~	grim_resid	a	0.133507	0.0427515	3.12285	0.00179108	0.0497152	0.217298	1308.73	1329.14	1	1	0
mdd_meds	~	BA	b	0.0290963	0.0159818	1.82059	0.0686696	-0.0022275	0.0604201	1308.73	1329.14	1	1	0
mdd_meds	~~	mdd_meds		0.08625	0.00582823	14.7986	0	0.0748269	0.0976731	1308.73	1329.14	1	1	0
BA	~~	BA		0.77096	0.0520967	14.7986	0	0.668852	0.873068	1308.73	1329.14	1	1	0
grim_resid	~~	grim_resid		0.963062	0			0.963062	0.963062	1308.73	1329.14	1	1	0
ab	:=	a*b	ab	0.00388455	0.0024698	1.57282	0.11576	-0.000956167	0.00872527	1308.73	1329.14	1	1	0
total	:=	c+(a*b)	total	0.0411756	0.0143533	2.86872	0.00412141	0.0130436	0.0693076	1308.73	1329.14	1	1	0
